# His-MMDM: Multi-domain and Multi-omics Translation of Histopathological Images with Diffusion Models

**DOI:** 10.1101/2024.07.11.24310294

**Authors:** Zhongxiao Li, Tianqi Su, Bin Zhang, Wenkai Han, Sibin Zhang, Guiyin Sun, Yuwei Cong, Xin Chen, Jiping Qi, Yujie Wang, Shiguang Zhao, Hongxue Meng, Peng Liang, Xin Gao

**Affiliations:** Computer Science Program, Computer, Electrical and Mathematical Sciences and Engineering Division, King Abdullah University of Science and Technology (KAUST), Thuwal, Saudi Arabia; Center of Excellence on Smart Health, King Abdullah University of Science and Technology (KAUST), Thuwal, Saudi Arabia; Department of Neurosurgery, Harbin Medical University Cancer Hospital, Harbin, China; Department of Pathology, The First Affiliated Hospital of Harbin Medical University, Harbin, China; Department of Neurosurgery, The First Affiliated Hospital of Harbin Medical University, Harbin, China; Department of Pathology, Harbin Medical University Cancer Hospital, Harbin, China

**Keywords:** Image Generative Models, Image Translation, Diffusion Models, Histopathology

## Abstract

Generative AI (GenAI) has advanced computational pathology through various image translation models. These models synthesize histopathological images from existing ones, facilitating tasks such as color normalization and virtual staining. Current models, while effective, are mostly dedicated to specific source-target domain pairs and lack scalability for multi-domain translations. Here we introduce His-MMDM, a diffusion model-based framework enabling multi-domain and multi-omics histopathological image translation. His-MMDM is not only effective in performing existing tasks such as transforming cryosectioned images to FFPE ones and virtual immunohistochemical (IHC) staining but can also facilitate knowledge transfer between different tumor types and between primary and metastatic tumors. Additionally, it performs genomics-and/or transcriptomics-guided editing of histopathological images, illustrating the impact of driver mutations and oncogenic pathway alterations on tissue histopathology and educating pathologists to recognize them. These versatile capabilities position His-MMDM as a versatile tool in the GenAI toolkit for future pathologists.
