## Supplementary Tables for "His-MMDM: Multi-domain and Multi-omics Translation of Histopathological Images with Diffusion Models": Table S1 (Model architecture, hyperparameters, task specifications).xlsx

### Sheet: (A) Model Architecture
Architecture of the U-Net
Embedding Layers		Input Branch		Output Branch
Time Embeddings Layers	Input Image	Layer 0		Conv2d(256,6)	Mean and Variance Prediction
Embedding (256)		Conv2d(3,256,3x3,stride=1)		SiLU
Linear (256, 1024)				GroupNorm
SiLU				Output Layer
Linear (1024,1024)
Categorical Label Embeddings Layers				Conv2d(256,256)
Embedding (1024)				SiLU
Genomics Embedding Layers				GroupNorm(32)
Embedding (1024)				Conv2d(512,256,3x3,stride=1)
Linear (1024,1024)				SiLU
BatchNorm1d				GroupNorm(32)
ReLU		Layer 1		Layer 14
Linear (1024,1024)		GroupNorm(32)
BatchNorm1d		SiLU		Conv2d(256,256)
ReLU		Conv2d(256,256,3x3,stride=1)		SiLU
Linear (1024,1024)		GroupNorm(32)		GroupNorm(32)
Transcriptomics Embedding Layers		SiLU		Conv2d(512,256,3x3,stride=1)
Embedding (1024)		Dropout		SiLU
Linear (1024,1024)		Conv2d(256,256,3x3,stride=1)		GroupNorm(32)
BatchNorm1d		Layer 2		Layer 13
ReLU		GroupNorm(32)
Linear (1024,1024)		SiLU		Conv2d(256,256)
BatchNorm1d		Conv2d(256,256,3x3,stride=1)		SiLU
ReLU		GroupNorm(32)		GroupNorm(32)
Linear (1024,1024)		SiLU		Conv2d(512,256,3x3,stride=1)
		Dropout		SiLU
		Conv2d(256,256,3x3,stride=1)		GroupNorm(32)
Skip Connection		Layer 3		Layer 12
Embedding		GroupNorm(32)
		SiLU		Conv2d(256,256)
		Conv2d(256,256,3x3,stride=1)		SiLU
		GroupNorm(32)		GroupNorm(32)
		SiLU		Conv2d(512,256,3x3,stride=1)
		Dropout		SiLU
		Conv2d(256,256,3x3,stride=1)		GroupNorm(32)
		Layer 4		Layer 11
		GroupNorm(32)
		SiLU		Conv2d(256,256)
		Conv2d(256,256,3x3,stride=1)		SiLU
		GroupNorm(32)		GroupNorm(32)
		SiLU		Conv2d(512,256,3x3,stride=1)
		Dropout		SiLU
		Conv2d(256,256,3x3,stride=1)		GroupNorm(32)
		Layer 5		Layer 10
		GroupNorm(32)
		SiLU		Conv2d(256,256)
		Conv2d(256,256,3x3,stride=1)		SiLU
		GroupNorm(32)		GroupNorm(32)
		SiLU		Conv2d(768,256,3x3,stride=1)
		Dropout		SiLU
		Conv2d(256,256,3x3,stride=1)		GroupNorm(32)
		Layer 6 (downsample 2x)		Layer 9
		GroupNorm(32)
		SiLU
		Conv2d(256,256,3x3,stride=1)		Conv2d(512,512)
		AvgPool2d(2x2)		SiLU
		GroupNorm(32)		GroupNorm(32)
		SiLU		Conv2d(768,512,3x3,stride=1)
		Dropout		SiLU
		Conv2d(256,256,3x3,stride=1)		GroupNorm(32)
		Layer 7		Layer 8
		GroupNorm(32)
		SiLU		Conv2d(512,512)
		Conv2d(256,512,3x3,stride=1)		SiLU
		GroupNorm(32)		GroupNorm(32)
		SiLU		Conv2d(1024,512,3x3,stride=1)
		Dropout		SiLU
		Conv2d(512,512,3x3,stride=1)		GroupNorm(32)
		Layer 8		Layer 7
		GroupNorm(32)
		SiLU		Conv2d(512,512)
		Conv2d(512,512,3x3,stride=1)		SiLU
		GroupNorm(32)		GroupNorm(32)
		SiLU		Conv2d(1280,512,3x3,stride=1)
		Dropout		SiLU
		Conv2d(512,512,3x3,stride=1)		GroupNorm(32)
		Layer 9 (downsample 2x)		Layer 6
		GroupNorm(32)
		SiLU
		Conv2d(512,512,3x3,stride=1)		Conv2d(768,768)
		AvgPool2d(2x2)		SiLU
		GroupNorm(32)		GroupNorm(32)
		SiLU		Conv2d(1280,768,3x3,stride=1)
		Dropout		SiLU
		Conv2d(512,512,3x3,stride=1)		GroupNorm(32)
		Layer 10		Layer 5
		GroupNorm(32)
		SiLU		Conv2d(768,768)
		Conv2d(512,768,3x3,stride=1)		SiLU
		GroupNorm(32)		GroupNorm(32)
		SiLU		Conv2d(1536,768,3x3,stride=1)
		Dropout		SiLU
		Conv2d(768,768,3x3,stride=1)		GroupNorm(32)
		Layer 11		Layer 4
		GroupNorm(32)
		SiLU		Conv2d(768,768)
		Conv2d(768,768,3x3,stride=1)		SiLU
		GroupNorm(32)		GroupNorm(32)
		SiLU		Conv2d(1792,768,3x3,stride=1)
		Dropout		SiLU
		Conv2d(768,768,3x3,stride=1)		GroupNorm(32)
		Layer 12 (downsample 2x)		Layer 3
		GroupNorm(32)
		SiLU		Conv2d(768,768)
		Conv2d(768,768,3x3,stride=1)		SiLU
		AvgPool2d(2x2)		GroupNorm(32)
		GroupNorm(32)		Conv2d(1792,1024,3x3,stride=1)
		SiLU		SiLU
		Dropout		GroupNorm(32)
		Conv2d(768,768,3x3,stride=1)		Layer 2
		Layer 13
		GroupNorm(32)		Conv2d(1024,1024)
		SiLU		SiLU
		Conv2d(768,1024,3x3,stride=1)		GroupNorm(32)
		GroupNorm(32)		Conv2d(2048,1024,3x3,stride=1)
		SiLU		SiLU
		Dropout		GroupNorm(32)
		Conv2d(1024,1024,3x3,stride=1)		Layer 1
		Layer 14
		GroupNorm(32)		Conv2d(1024,1024)
		SiLU		SiLU
		Conv2d(1024,1024,3x3,stride=1)		GroupNorm(32)
		GroupNorm(32)		Conv2d(2048,1024,3x3,stride=1)
		SiLU		SiLU
		Dropout		GroupNorm(32)
		Conv2d(1024,1024,3x3,stride=1)		Layer 0
			Middle Branch
			Layer 0
			GroupNorm(32)
			SiLU
			Conv2d(1024,1024,3x3,stride=1)
			GroupNorm(32)
			SiLU
			Dropout
			Conv2d(1024,1024,3x3,stride=1)
			Layer 1 (middle attention block)
			GroupNorm(32)
			QKVAttention
			Linear(1024,1024)
			Layer 2
			GroupNorm(32)
			SiLU
			Conv2d(1024,1024,3x3,stride=1)
			GroupNorm(32)
			SiLU
			Dropout
			Conv2d(1024,1024,3x3,stride=1)

### Sheet: (B) The configurations
Category	Term	Value
Train	Batch Size	16
	Learning Rate	3e-05
	Optimizer	AdamW
	Number of Diffusion Steps	1000
	Dropout Rate	0.1
	Weight Decay	0
	Scheduler of Diffusion Noise Level (beta values)	Linear
	Learning Rate Annealing	0
Test	Sampler	DDIM
	Deterministic DDIM	True (eta = 0)
	Classifier Guidance Scale	1
	Number of Diffusion Steps	1000

### Sheet: (C) Translation tasks summary
Task	Model	Conditional Information	Dataset	Translation Configuration
Translation across 19 TCGA primary tumor types	The model trained on TCGA images from 19 tumor types	categorical condition: 19 TCGA primary tumor types	TCGA histopathological images from 19 primary tumor types: ESCA,STAD,COAD,READ,PAAD,LUAD,LUSC,KIRP,KICH,KIRC,OV,BRCA,UCEC,LIHC,HNSC,SARC,THCA,BLCA,PRAD	Translate image to each of the 19 tumor types.
Translation from cryosectioned slide images to FFPE	The model trained on TCGA images from 19 tumor types	categorical condition: cryosection and FFPE	TCGA histopathological images from 19 primary tumor types: ESCA,STAD,COAD,READ,PAAD,LUAD,LUSC,KIRP,KICH,KIRC,OV,BRCA,UCEC,LIHC,HNSC,SARC,THCA,BLCA,PRAD	Translate images from cryosection to FFPE.
IHC virtual staining of brain tumor H&E images	The model trained on H&E and IHC images from 10 meningioma and glioma subtypes	categorical condition: H&E and 14 IHC stains	The HMU-1st dataset	Translate images from H&E to each IHC stain.
Translation across lung tumor organ sites	The model trained on lung tumor images from 3 organ sites	categorical condition: three organ sites for lung tumor, lung, brain, and lymph nodes	The HMU-C dataset	Translate images to each of the three organ sites.
Editing by single genomic mutations	The multi-omic model trained on TCGA images from 19 tumor types	categorical condition: 19 TCGA primary tumor types Genomic embedding: 334 genes Transcriptomic embedding: 4,193 genes	TCGA histopathological images from 19 primary tumor types (along with associated genomic and transcriptomic profiles): ESCA,STAD,COAD,READ,PAAD,LUAD,LUSC,KIRP,KICH,KIRC,OV,BRCA,UCEC,LIHC,HNSC,SARC,THCA,BLCA,PRAD	One version when a gene is WT and another version when the genes is mutated
Editing by sequentially accumulating genomic mutations in each pathway				One version when every gene concerned is WT and another four versions when 25%, 50%, 75%, 100% genes in a particular pathway are mutated
Editing by manipulating transcriptomic pathways				One version when every gene in a pathway is knocked-down and another version when every gene in a pathway is knocked-up
Editing by manipulating transcriptomic levels of common SCNV genes				One version when the gene is at the normal expression level and another version when its expression level is elevated by 3x s.d. above the average.
Editing by modifying immune subtypes				Produce an image in either C1, C2, or C3 immune subtype. The five immune pathways, Module3_IFN_score, TGFB_score_21050467, CSF1_response, Liexpression_score, CHANG_CORE_SERUM_RESPONSE_UP, are manipulated according to the definition of C1, C2, and C3.
Editing THCA images between BRAF-like and RAS-like				Produce a BRAF-like image by setting the BRAF genomics genes (which is BRAF itself) to the mutated state, and/or knock up BRAF transcriptomics genes. Produce a RAS-like image by setting the RAS genomics genes (which is one of KRAS, NRAS, and HRAS) to the mutated state, and/or knock up RAS transcriptomics genes.
