## Supplementary Tables for "His-MMDM: Multi-domain and Multi-omics Translation of Histopathological Images with Diffusion Models": Table S2 (Dataset Statistics).xlsx

### Sheet: (a) TCGA
Project ID	# slides	# sampled patches per slide (primary site translation)	# sampled patches per slide (Cryosection to FFPE translation)	magnification	# slides	# sampled patches (primary site translation)	# sampled patches (Cryosection to FFPE translation)	FFPE/Cryosection	# slides	# sampled patches (primary site translation)	# sampled patches (Cryosection to FFPE translation)
BLCA	926	59.5022	14.9352	20	49	10999	590	FFPE	457	22850	9140
				40	877	44100	13240	Cryosection	469	32249	4690
BRCA	3103	62.5308	13.4135	20	521	62199	5916	FFPE	1126	56236	22514
				40	2582	131834	35706	Cryosection	1977	137797	19108
COAD	1421	69.741	13.0894	20	642	55198	8000	FFPE	442	22370	8820
				40	779	43904	10600	Cryosection	979	76732	9780
ESCA	396	91.6591	13.9899	20	65	18829	660	FFPE	158	8284	3160
				40	331	17468	4880	Cryosection	238	28013	2380
HNSC	1199	56.7423	13.9199	20	207	11350	2470	FFPE	472	23550	9420
				40	992	56684	14220	Cryosection	727	44484	7270
KICH	326	104.448	13.7117	20	2	350	30	FFPE	121	9050	2420
				40	324	33700	4440	Cryosection	205	25000	2050
KIRC	2160	115.044	12.4028	20	1514	210695	15370	FFPE	519	25950	10380
				40	646	37800	11420	Cryosection	1641	222545	16410
KIRP	770	79.5234	13.8182	20	118	16233	1300	FFPE	299	14850	5940
				40	652	45000	9340	Cryosection	471	46383	4700
LIHC	870	75.523	14.3563	20	107	27600	1170	FFPE	379	18905	7580
				40	763	38105	11320	Cryosection	491	46800	4910
LUAD	1598	87.719	13.3217	20	529	58011	5720	FFPE	531	26890	10620
				40	1069	82164	15568	Cryosection	1067	113285	10668
LUSC	1612	103.018	13.1756	20	782	106682	8409	FFPE	512	25919	10239
				40	830	59383	12830	Cryosection	1100	140146	11000
OV	1481	76.449	10.6907	20	1365	107421	13623	FFPE	107	5350	2140
				40	116	5800	2210	Cryosection	1374	107871	13693
PAAD	466	72.7575	14.485	20	40	9105	410	FFPE	209	11950	4180
				40	426	24800	6340	Cryosection	257	21955	2570
PRAD	1172	75.1706	13.8311	20	215	25500	2150	FFPE	449	22450	8980
				40	957	62600	14060	Cryosection	723	65650	7230
READ	522	63.7222	13.0268	20	253	18861	3250	FFPE	158	8172	3160
				40	269	14402	3550	Cryosection	364	25091	3640
SARC	890	54.9551	16.6966	20	44	6660	590	FFPE	600	30000	12000
				40	846	42250	14270	Cryosection	290	18910	2860
STAD	1155	76.9792	13.4545	20	308	35693	3730	FFPE	400	20349	8000
				40	847	53218	11810	Cryosection	755	68562	7540
THCA	1158	68.9266	14.4473	20	116	27767	1300	FFPE	519	25900	10340
				40	1042	52050	15430	Cryosection	639	53917	6390
UCEC	1371	59.628	14.1211	20	135	19950	1940	FFPE	566	28300	11320
				40	1236	61800	17420	Cryosection	805	53450	8040
Total	22596					1736165	305282

### Sheet: (b) HMU Cancer Hosp.
Site of the Tumor Tissue	Subtype	# slides	# patches	# patches per slide
brain	adenocarcinoma	62	3100	50
	small cell carcinoma	8	400	50
	squamous cell carcinoma	14	700	50
lung	adenocarcinoma	197	9816	49.8274
	small cell carcinoma	65	3201	49.2462
	squamous cell carcinoma	53	2614	49.3208
lymph_node	adenocarcinoma	50	2500	50
	small cell carcinoma	21	1050	50
	squamous cell carcinoma	5	250	50
Total		475	23631	49.7495
(magnification: 20x)

### Sheet: (c) HMU 1st Hosp.
IHC Term/HE	Tumor Type	Magnification	# slides	# patches	# slides total	# patches total	# patches per slide
ATRX	glioma	40	212	2111	212	2111	9.95755
CD34	glioma	40	96	936	301	2969	9.86379
	meningioma	20	4	40
	meningioma	40	201	1993
CK	glioma	40	58	563	133	1246	9.36842
	meningioma	40	75	683
EMA	glioma	40	86	847	408	4059	9.94853
	meningioma	20	6	60
	meningioma	40	316	3152
GFAP	glioma	40	219	2190	336	3276	9.75
	meningioma	20	2	20
	meningioma	40	115	1066
HE	glioma	40	1107	11070	2753	27530	10
	meningioma	20	62	620
	meningioma	40	1584	15840
IDH-1	glioma	40	212	2070	212	2070	9.76415
Ki67	glioma	40	211	2044	508	4846	9.53937
	meningioma	20	6	60
	meningioma	40	291	2742
MGMT	glioma	40	63	621	63	621	9.85714
Oligo-2	glioma	40	213	2095	213	2095	9.83568
P53	glioma	40	127	1245	139	1363	9.80576
	meningioma	40	12	118
PR	meningioma	20	7	70	293	2862	9.76792
	meningioma	40	286	2792
S-100	meningioma	20	5	50	257	2508	9.75875
	meningioma	40	252	2458
SSTR2	meningioma	20	6	60	276	2753	9.97464
	meningioma	40	270	2693
Vimentin	glioma	40	56	560	96	960	10
	meningioma	40	40	400
Total					6200	61269	9.8821
