## Supplementary Tables for "His-MMDM: Multi-domain and Multi-omics Translation of Histopathological Images with Diffusion Models": Table S3 (Tumor abbreviations).xlsx

### Sheet: Sheet1
Abbreviation	Full Name	Category	Category Abbrv.
ESCA	Esophageal carcinoma	Gastro-Intestinal tumor	GI
STAD	Stomach adenocarcinoma	Gastro-Intestinal tumor	GI
COAD	Colon adenocarcinoma	Gastro-Intestinal tumor	GI
READ	Rectum adenocarcinoma	Gastro-Intestinal tumor	GI
PAAD	Pancreatic adenocarcinoma	Gastro-Intestinal tumor	GI
LUAD	Lung adenocarcinoma	Lung tumor	Lung
LUSC	Lung squamous cell carcinoma	Lung tumor	Lung
KIRP	Kidney renal papillary cell carcinoma	Kidney tumor	Kidney
KICH	Kidney chromophobe	Kidney tumor	Kidney
KIRC	Kidney renal clear cell carcinoma	Kidney tumor	Kidney
OV	Ovarian serous cystadenocarcinoma	Pan-gynecological	GYN
BRCA	Breast invasive carcinoma	Pan-gynecological	GYN
UCEC	Uterine Corpus Endometrial Carcinoma	Pan-gynecological	GYN
LIHC	Liver hepatocellular carcinoma	Other	Other
HNSC	Head and Neck squamous cell carcinoma	Other	Other
SARC	Sarcoma	Other	Other
THCA	Thyroid carcinoma	Other	Other
BLCA	Bladder Urothelial Carcinoma	Other	Other
PRAD	Prostate adenocarcinoma	Other	Other
