## Supplementary Tables for "His-MMDM: Multi-domain and Multi-omics Translation of Histopathological Images with Diffusion Models": Table S4 (IHC Markers).xlsx

### Sheet: IHC Markers
IHC Term	Description	Expected Location	Used in Glioma	Used in Meningioma	Notes
ATRX	ATP-dependent helicase ATRX	nucleus	√		Loss of ATRX expression is an important reference marker for the differentiation of low grade astrocytoma and oligodendroglioma
IDH-1	Isocitrate dehydrogenase 1 (NADP+)	cytoplasm and/or nucleus	√		To determine whether there is IDH1 gene mutation and prognosis of patients, assist in the typing of diffuse gliomas
MGMT	O6-alkylguanine DNA alkyltransferase AGT	nucleus	√		To determine whether there is methylation of MGMT gene promoter and to guide the clinical treatment of high-grade glioma
Oligo-2	Oligodendrocyte transcription factor II	nucleus	√		Most oligodendrocyte and astrocytic tumors express Oligo-2, which is an important marker to differentiate from other tumors
GFAP	Glial fibrillary acidic protein	cytoplasm	√		GFAP can be expressed in astrocytes, oligodendrocyte and ependymal origin tumors, and is an important marker for differentiation from other tumors.
CK	Cytokeratin	cytoplasm and/or extracellular		√	CK is used to differentiate some meningiomas from metastatic carcinoma.
PR	Progesterone receptor	nucleus and cytoplasm		√	The expression of PR is very common in meningiomas, and the positive rate of PR in benign meningiomas is significantly higher than that in non-benign meningiomas. However, only PR positive can not be used as an independent diagnostic index of meningioma.
SSTR2	Somatostatin receptor type 2	cell surface		√	SSTR2 is a marker for meningiomas, and sometimes SSTR2-negative meningiomas are also present, and SSTR2-positive expression is occasionally seen in other tumors, thus requiring the combined application of multiple histochemical markers. Such as SSTR2, EMA, PR in meningiomas, SOX10, S-100 in schwannomas, STAT6, CD34 in solitary fibromas, and so on.
EMA	Epithelial membrane antigen	cell surface		√	EMA is a marker for meningiomas, but different expression patterns and locations have different significance. EMA indistinct cell membrane was expressed in meningioma, and EMA diffusely and strongly expressed in metastatic carcinoma.
CD34	CD34 transmembrane phosphoglycoprotein	cell surface	√	√	CD34 is commonly used to mark endothelium.But in some specific types of gliomas: ganglioglioma, Pleomorphic Xanthoastrocytoma , polymorphous Low-Grade Neuroepithelial Tumor of the Young,clusters of positive expression can be seen in some cases . In addition, it is also important to different meningioma from solitary fibrous tumor.
Ki67	Marker of proliferation Kiel 67	nucleus	√	√	Marker of proliferative cells. A measure of malignancy.It is an important index to evaluate the grade of brain tumor.
P53	Tumor supressor protein P53	nucleus	√	√	TP53 mutations are more common in diffuse astrocytoma than in oligodendrocyte and not in reactive gliosis.More than 10% of the tumor cells strongly positive for p53 protein were highly suggestive of TP53 gene mutation.
Vimentin	Class-III intermediate filaments	cytoplasm	√	√	Vimentin is commonly used in differentiation of epithelial and mesenchymal tumors. Almost all meningiomas expressed, glioma often positive expression, combined with CK and other indicators to identify metastatic cancer.
